# Interpretable Machine Learning Leverages Proteomics to Improve Cardiovascular Disease Risk Prediction and Biomarker Identification

**DOI:** 10.1101/2024.01.12.24301213

**Authors:** Héctor Climente-González, Min Oh, Urszula Chajewska, Roya Hosseini, Sudipto Mukherjee, Wei Gan, Matthew Traylor, Sile Hu, Ghazaleh Fatemifar, Paul Pangilinan Del Villar, Erik Vernet, Nils Koelling, Liang Du, Robin Abraham, Chuan Li, Joanna M. M. Howson

**Author notes:** Equal contribution (Héctor Climente-González, Min Oh). Equal contribution (Roya Hosseini, Sudipto Mukherjee). Corresponding authors: Chuan Li; Joanna M. M. Howson.

## Abstract

Cardiovascular diseases (CVD), primarily coronary heart disease and stroke, rank amongst the leading causes of long-term disability and mortality. Providing accurate disease risk predictions and identifying genes associated with CVD are crucial for prevention, early intervention, and the development of novel medications.

The recent availability of UK Biobank Proteomics data enables the investigation of the blood proteome and its association with a wide variety of diseases. We employed the Explainable Boosting Machine (EBM), an interpretable machine learning model, for CVD risk prediction. The EBM model using proteomics outperforms traditional clinical models with an AUROC of 0.767 and an AUPRC of 0.2405. Adding clinical features further improves the AUROC to 0.785 and the AUPRC to 0.2835. Our models demonstrate consistent performance across sexes and ethnicities.

While most prior studies using proteomics data for disease prediction have primarily focused on maximizing the accuracy at the population level, our model provides additional enriched insights into individualized disease risk predictions and in-depth biological insights into biomarkers. Our analysis also uncovers nonlinear risks linked to varying feature values. We further corroborate our findings using statistical approaches and evidence from the literature.

In conclusion, we present a highly accurate and explanatory framework for proteomics data analysis, offering comprehensive and in-depth molecular and clinical insights. Our findings support future approaches that prioritize individualized disease risk prediction and the identification of target genes for drug development.
