## Supplementary material for "Interpretable Machine Learning Leverages Proteomics to Improve Cardiovascular Disease Risk Prediction and Biomarker Identification": Table S5

### Sheet: Sheet1
Features	Field title	Meaning of the encoded value	Missing_rate
p31	Sex	-	0
p48_i0	Waist circumference	-	0.00231736
p49_i0	Hip circumference	-	0.00249715
p50_i0	Standing height	-	0.00327626
p54_i0	UK Biobank assessment centre	-	0
p74_i0	Fasting time	-	2e-05
p680_i0	Own or rent accommodation lived in	-	0.00433506
p738_i0	Average total household income before tax	-	0.00871007
p1558_i0	Alcohol intake frequency.	-	0.00119863
p2443_i0	Diabetes diagnosed by doctor	-	0.00121861
p3140_i0	Pregnant	-	0.445732
p3456_i0	Number of cigarettes currently smoked daily (current cigarette smokers)	-	0.928901
p4079_i0_a0	Diastolic blood pressure, automated reading	-	0.0621891
p4079_i0_a1	Diastolic blood pressure, automated reading	-	0.0745151
p4080_i0_a0	Systolic blood pressure, automated reading	-	0.0621891
p4080_i0_a1	Systolic blood pressure, automated reading	-	0.0745151
p4674_i0	Private healthcare	-	0.663723
p20116_i0	Smoking status	-	0.00119863
p20160_i0	Ever smoked	-	0.00459476
p21000_i0	Ethnic background	-	0.00119863
p21001_i0	Body mass index (BMI)	-	0.00437501
p21002_i0	Weight	-	0.00363585
p21003_i0	Age when attended assessment centre	-	0
p21022	Age at recruitment	-	0
p22009_a1	Genetic principal components	-	0.00705196
p22009_a2	Genetic principal components	-	0.00705196
p22009_a3	Genetic principal components	-	0.00705196
p22009_a4	Genetic principal components	-	0.00705196
p22009_a5	Genetic principal components	-	0.00705196
p22009_a6	Genetic principal components	-	0.00705196
p22009_a7	Genetic principal components	-	0.00705196
p22009_a8	Genetic principal components	-	0.00705196
p22009_a9	Genetic principal components	-	0.00705196
p22009_a10	Genetic principal components	-	0.00705196
p22009_a11	Genetic principal components	-	0.00705196
p22009_a12	Genetic principal components	-	0.00705196
p22009_a13	Genetic principal components	-	0.00705196
p22009_a14	Genetic principal components	-	0.00705196
p22009_a15	Genetic principal components	-	0.00705196
p22009_a16	Genetic principal components	-	0.00705196
p22009_a17	Genetic principal components	-	0.00705196
p22009_a18	Genetic principal components	-	0.00705196
p22009_a19	Genetic principal components	-	0.00705196
p22009_a20	Genetic principal components	-	0.00705196
p22009_a21	Genetic principal components	-	0.00705196
p22009_a22	Genetic principal components	-	0.00705196
p22009_a23	Genetic principal components	-	0.00705196
p22009_a24	Genetic principal components	-	0.00705196
p22009_a25	Genetic principal components	-	0.00705196
p22009_a26	Genetic principal components	-	0.00705196
p22009_a27	Genetic principal components	-	0.00705196
p22009_a28	Genetic principal components	-	0.00705196
p22009_a29	Genetic principal components	-	0.00705196
p22009_a30	Genetic principal components	-	0.00705196
p22009_a31	Genetic principal components	-	0.00705196
p22009_a32	Genetic principal components	-	0.00705196
p22009_a33	Genetic principal components	-	0.00705196
p22009_a34	Genetic principal components	-	0.00705196
p22009_a35	Genetic principal components	-	0.00705196
p22009_a36	Genetic principal components	-	0.00705196
p22009_a37	Genetic principal components	-	0.00705196
p22009_a38	Genetic principal components	-	0.00705196
p22009_a39	Genetic principal components	-	0.00705196
p22009_a40	Genetic principal components	-	0.00705196
p22034_i0	Summed minutes activity	-	0.196056
p22189	Townsend deprivation index at recruitment	-	0.00117866
p30000_i0	White blood cell (leukocyte) count	-	0.0326428
p30010_i0	Red blood cell (erythrocyte) count	-	0.0326228
p30020_i0	Haemoglobin concentration	-	0.0326228
p30030_i0	Haematocrit percentage	-	0.0326228
p30040_i0	Mean corpuscular volume	-	0.0326228
p30050_i0	Mean corpuscular haemoglobin	-	0.0326428
p30060_i0	Mean corpuscular haemoglobin concentration	-	0.0326428
p30080_i0	Platelet count	-	0.0326228
p30600_i0	Albumin	-	0.127714
p30610_i0	Alkaline phosphatase	-	0.0484648
p30620_i0	Alanine aminotransferase	-	0.0486246
p30650_i0	Aspartate aminotransferase	-	0.0513215
p30670_i0	Urea	-	0.0489842
p30690_i0	Cholesterol	-	0.048285
p30700_i0	Creatinine	-	0.0486845
p30710_i0	C-reactive protein	-	0.0511617
p30720_i0	Cystatin C	-	0.048285
p30740_i0	Glucose	-	0.128793
p30750_i0	Glycated haemoglobin (HbA1c)	-	0.0540384
p30760_i0	HDL cholesterol	-	0.128294
p30780_i0	LDL direct	-	0.0502627
p30870_i0	Triglycerides	-	0.0490441
p30880_i0	Urate	-	0.0495036
p6138_i0_-3	Qualifications	Prefer not to answer	0
p6138_i0_-7	Qualifications	None of the above	0
p6138_i0_1	Qualifications	College or University degree	0
p6138_i0_2	Qualifications	A levels/AS levels or equivalent	0
p6138_i0_3	Qualifications	O levels/GCSEs or equivalent	0
p6138_i0_4	Qualifications	CSEs or equivalent	0
p6138_i0_5	Qualifications	NVQ or HND or HNC or equivalent	0
p6138_i0_6	Qualifications	Other professional qualifications eg: nursing, teaching	0
p6138_i0_nan	Qualifications	Unknown	0
p6150_i0_-3	Vascular/heart problems diagnosed by doctor	Prefer not to answer	0
p6150_i0_-7	Vascular/heart problems diagnosed by doctor	None of the above	0
p6150_i0_4	Vascular/heart problems diagnosed by doctor	High blood pressure	0
p6150_i0_nan	Vascular/heart problems diagnosed by doctor	Unknown	0
p6153_i0_-1	Medication for cholesterol, blood pressure, diabetes, or take exogenous hormones	Do not know	0
p6153_i0_-3	Medication for cholesterol, blood pressure, diabetes, or take exogenous hormones	Prefer not to answer	0
p6153_i0_-7	Medication for cholesterol, blood pressure, diabetes, or take exogenous hormones	None of the above	0
p6153_i0_1	Medication for cholesterol, blood pressure, diabetes, or take exogenous hormones	Cholesterol lowering medication	0
p6153_i0_2	Medication for cholesterol, blood pressure, diabetes, or take exogenous hormones	Blood pressure medication	0
p6153_i0_3	Medication for cholesterol, blood pressure, diabetes, or take exogenous hormones	Insulin	0
p6153_i0_4	Medication for cholesterol, blood pressure, diabetes, or take exogenous hormones	Hormone replacement therapy	0
p6153_i0_5	Medication for cholesterol, blood pressure, diabetes, or take exogenous hormones	Oral contraceptive pill or minipill	0
p6153_i0_nan	Medication for cholesterol, blood pressure, diabetes, or take exogenous hormones	Unknown	0
p6177_i0_-1	Medication for cholesterol, blood pressure or diabetes	Do not know	0
p6177_i0_-3	Medication for cholesterol, blood pressure or diabetes	Prefer not to answer	0
p6177_i0_-7	Medication for cholesterol, blood pressure or diabetes	None of the above	0
p6177_i0_1	Medication for cholesterol, blood pressure or diabetes	Cholesterol lowering medication	0
p6177_i0_2	Medication for cholesterol, blood pressure or diabetes	Blood pressure medication	0
p6177_i0_3	Medication for cholesterol, blood pressure or diabetes	Insulin	0
p6177_i0_nan	Medication for cholesterol, blood pressure or diabetes	Unknown	0
p20107_i0_-11	Illnesses of father	Do not know (group 1)	0
p20107_i0_-13	Illnesses of father	Prefer not to answer (group 1)	0
p20107_i0_-17	Illnesses of father	None of the above (group 1)	0
p20107_i0_-21	Illnesses of father	Do not know (group 2)	0
p20107_i0_-23	Illnesses of father	Prefer not to answer (group 2)	0
p20107_i0_-27	Illnesses of father	None of the above (group 2)	0
p20107_i0_1	Illnesses of father	Heart disease	0
p20107_i0_10	Illnesses of father	Alzheimer's disease/dementia	0
p20107_i0_11	Illnesses of father	Parkinson's disease	0
p20107_i0_12	Illnesses of father	Severe depression	0
p20107_i0_13	Illnesses of father	Prostate cancer	0
p20107_i0_2	Illnesses of father	Stroke	0
p20107_i0_3	Illnesses of father	Lung cancer	0
p20107_i0_4	Illnesses of father	Bowel cancer	0
p20107_i0_6	Illnesses of father	Chronic bronchitis/emphysema	0
p20107_i0_8	Illnesses of father	High blood pressure	0
p20107_i0_9	Illnesses of father	Diabetes	0
p20107_i0_nan	Illnesses of father	Unknown	0
p20110_i0_-11	Illnesses of mother	Do not know (group 1)	0
p20110_i0_-13	Illnesses of mother	Prefer not to answer (group 1)	0
p20110_i0_-17	Illnesses of mother	None of the above (group 1)	0
p20110_i0_-21	Illnesses of mother	Do not know (group 2)	0
p20110_i0_-23	Illnesses of mother	Prefer not to answer (group 2)	0
p20110_i0_-27	Illnesses of mother	None of the above (group 2)	0
p20110_i0_1	Illnesses of mother	Heart disease	0
p20110_i0_10	Illnesses of mother	Alzheimer's disease/dementia	0
p20110_i0_11	Illnesses of mother	Parkinson's disease	0
p20110_i0_12	Illnesses of mother	Severe depression	0
p20110_i0_2	Illnesses of mother	Stroke	0
p20110_i0_3	Illnesses of mother	Lung cancer	0
p20110_i0_4	Illnesses of mother	Bowel cancer	0
p20110_i0_5	Illnesses of mother	Breast cancer	0
p20110_i0_6	Illnesses of mother	Chronic bronchitis/emphysema	0
p20110_i0_8	Illnesses of mother	High blood pressure	0
p20110_i0_9	Illnesses of mother	Diabetes	0
p20110_i0_nan	Illnesses of mother	Unknown	0
p20111_i0_-11	Illnesses of siblings	Do not know (group 1)	0
p20111_i0_-13	Illnesses of siblings	Prefer not to answer (group 1)	0
p20111_i0_-17	Illnesses of siblings	None of the above (group 1)	0
p20111_i0_-21	Illnesses of siblings	Do not know (group 2)	0
p20111_i0_-23	Illnesses of siblings	Prefer not to answer (group 2)	0
p20111_i0_-27	Illnesses of siblings	None of the above (group 2)	0
p20111_i0_1	Illnesses of siblings	Heart disease	0
p20111_i0_10	Illnesses of siblings	Alzheimer's disease/dementia	0
p20111_i0_11	Illnesses of siblings	Parkinson's disease	0
p20111_i0_12	Illnesses of siblings	Severe depression	0
p20111_i0_13	Illnesses of siblings	Prostate cancer	0
p20111_i0_2	Illnesses of siblings	Stroke	0
p20111_i0_3	Illnesses of siblings	Lung cancer	0
p20111_i0_4	Illnesses of siblings	Bowel cancer	0
p20111_i0_5	Illnesses of siblings	Breast cancer	0
p20111_i0_6	Illnesses of siblings	Chronic bronchitis/emphysema	0
p20111_i0_8	Illnesses of siblings	High blood pressure	0
p20111_i0_9	Illnesses of siblings	Diabetes	0
p20111_i0_nan	Illnesses of siblings	Unknown	0
